# Evidence of SARS-CoV-2 JN.2.5 variant circulation in Rio de Janeiro, Brazil

**DOI:** 10.1101/2024.04.25.24306286

**Authors:** Mariane Talon de Menezes, Camila de Almeida Velozo, Filipe Romero Rebello Moreira, Diana Mariani, Érica Ramos dos Santos Nascimento, Cássia Cristina Alves Gonçalves, Lídia Theodoro Boullosa, Thais Félix Cordeiro, Gleidson Silva Oliveira, Maria Cecília da Cunha Carneiro, Cinthia Francisca Valdez, Natacha Cunha de Araujo Faria, Bianca Ortiz da Silva, Rafael Mello Galliez, Átila Duque Rossi, Carolina Moreira Voloch, Terezinha Marta Pereira Pinto Castiñeiras, Amilcar Tanuri

## Abstract

New SARS-CoV-2 variants are continually emerging and have the potential to present challenges to public health responses worldwide. This report discusses the early detection of the lineage JN.2.5 (alias of B.1.1.529.2.86.1.2.5) in Rio de Janeiro, Brazil. The variant was identified in early 2024 through viral whole-genome sequencing and phylogenetic analysis, revealing that circulating strains present genetic similarities to sequences reported in Canada, Poland, Belgium, and England. While the circulation of diverse Omicron sub lineages has significantly impacted COVID-19 epidemiology in Brazil, the consequences of the circulation of the novel variant are uncertain. Considering its immunological escape capabilities and epidemiological behavior observed elsewhere, close monitoring of this variant epidemiology is recommended.
