## Supplementary Table 1 for "Evidence of SARS-CoV-2 JN.2.5 variant circulation in Rio de Janeiro, Brazil"

Seq ID	Collection Date (month-year)	Coverage (%)	Lineage	GISAID Acession Number
UG_UFRJ_2024_0001	11-2023	98,2343	XBB.1.16.6	EPI_ISL_18961959
UG_UFRJ_2024_0002	11-2023	92,974	GK.1.2.1	EPI_ISL_18961960
UG_UFRJ_2024_0003	11-2023	93,6662	GK.1.2.1	EPI_ISL_18961955
UG_UFRJ_2024_0004	12-2023	98,7928	JD.1.1	EPI_ISL_18961961
UG_UFRJ_2024_0007	12-2023	93,2749	JD.1.1.8	EPI_ISL_18961962
UG_UFRJ_2024_0008	12-2023	96,385	JN.1	EPI_ISL_18961963
UG_UFRJ_2024_0009	12-2023	97,4718	JN.1	EPI_ISL_18961964
UG_UFRJ_2024_0011	12-2023	78,2664	JD.1.1	EPI_ISL_18961965
UG_UFRJ_2024_0012	12-2023	96,405	GK.1.10	EPI_ISL_18961965
UG_UFRJ_2024_0013	12-2023	90,9273	JD.1.1.7	EPI_ISL_18961967
UG_UFRJ_2024_0014	12-2023	97,3046	JD.1.1.8	EPI_ISL_18961968
UG_UFRJ_2024_0016	12-2023	80,2361	GK.1.8	EPI_ISL_18961969
UG_UFRJ_2024_0019	01-2024	98,4182	JN.1	EPI_ISL_18961970
UG_UFRJ_2024_0021	01-2024	85,0584	JN.1.16	EPI_ISL_18961956
UG_UFRJ_2024_0023	01-2024	94,2447	XDR	EPI_ISL_18961971
UG_UFRJ_2024_0024	01-2024	79,2128	JN.1	EPI_ISL_18961972
UG_UFRJ_2024_0025	01-2024	98,6088	JN.1	EPI_ISL_18961973
UG_UFRJ_2024_0026	01-2024	85,4463	JN.1	EPI_ISL_18961974
UG_UFRJ_2024_0028	01-2024	99,3111	JN.1	EPI_ISL_18961975
UG_UFRJ_2024_0030	01-2024	92,2516	JN.1	EPI_ISL_18961976
UG_UFRJ_2024_0034	02-2024	98,455	JN.1	EPI_ISL_18961977
UG_UFRJ_2024_0037	02-2024	84,8443	JN.1	EPI_ISL_18961978
UG_UFRJ_2024_0038	02-2024	97,1006	JN.1	EPI_ISL_18961979
UG_UFRJ_2024_0039	02-2024	98,7359	JN.1	EPI_ISL_18961980
UG_UFRJ_2024_0041	02-2024	83,7876	JN.1.1	EPI_ISL_18961957
UG_UFRJ_2024_0043	02-2024	91,2116	JN.1	EPI_ISL_18961981
UG_UFRJ_2024_0044	02-2024	98,3346	JN.1	EPI_ISL_18961982
UG_UFRJ_2024_0046	02-2024	98,2042	JN.1	EPI_ISL_18961983
UG_UFRJ_2024_0048	02-2024	98,5787	JN.1	EPI_ISL_18961984
UG_UFRJ_2024_0049	02-2024	98,5052	JN.1	EPI_ISL_18961985
UG_UFRJ_2024_0050	02-2024	98,2477	JN.1	EPI_ISL_18961986
UG_UFRJ_2024_0051	02-2024	98,7359	JN.1	EPI_ISL_18961987
UG_UFRJ_2024_0053	02-2024	98,7426	JN.1	EPI_ISL_18961988
UG_UFRJ_2024_0054	02-2024	98,7393	JN.1	EPI_ISL_18961989
UG_UFRJ_2024_0055	02-2024	92,4456	JN.1	EPI_ISL_18961990
UG_UFRJ_2024_0057	02-2024	92,4523	JN.1	EPI_ISL_18961991
UG_UFRJ_2024_0058	02-2024	98,4216	JN.1	EPI_ISL_18961992
UG_UFRJ_2024_0072	02-2024	98,4684	JN.1	EPI_ISL_18961994
UG_UFRJ_2024_0073	02-2024	84,229	JN.2.5	EPI_ISL_18961995
UG_UFRJ_2024_0074	02-2024	83,7475	JN.2.5	EPI_ISL_18961996
UG_UFRJ_2024_0079	02-2024	90,6464	JN.1	EPI_ISL_18961997
UG_UFRJ_2024_0080	02-2024	94,9437	JN.1.18	EPI_ISL_18961998
UG_UFRJ_2024_0081	02-2024	97,9634	JN.1.18	EPI_ISL_18961999
UG_UFRJ_2024_0082	02-2024	98,7359	JN.2.5	EPI_ISL_18962000
UG_UFRJ_2024_0083	02-2024	98,5787	XDR	EPI_ISL_18962001
UG_UFRJ_2024_0085	02-2024	79,0757	JN.1.16	EPI_ISL_18962002
UG_UFRJ_2024_0086	02-2024	90,506	JN.1	EPI_ISL_18962003
